# Clinical evaluation of artificial intelligence for diagnostics of antibiotic-resistant bacteria

**DOI:** 10.64898/2026.08.27.26361401

**Authors:** Magnus Hessel, Juan Salvador Inda-Díaz, Anders Sjöberg, Francisco Salvà Serra, Lisa Helldal, Mats Jirstrand, Anna Johnning, Erik Kristiansson, Susann Skovbjerg

## Abstract

Antimicrobial resistance is a public health challenge, driving the need for rapid, cost-effective diagnostic support tools. Artificial intelligence (AI) may enable prediction of susceptibility to untested antibiotics from known susceptibility results, but prospective clinical validation is required before routine use. We evaluated an AI-based decision support method, trained on invasive isolates from the European Surveillance System (TESSy), for prediction of antibiotic susceptibility in clinical *Escherichia coli* urine isolates.

The evaluation included 99 *E. coli* isolates from urine samples with diversity in age, sex, and antibiotic susceptibility. Predictions were evaluated for 14 antibiotics using patient metadata and susceptibility results for 4–8 antibiotics as input. Prediction uncertainty was handled using conformal prediction, allowing abstention when confidence was insufficient. EUCAST disk diffusion test results were used as reference and genomic sequence data was used to explore mechanisms of the AI performance.

Without conformal prediction, 84% of predictions were correct when susceptibility results of six antibiotics were used to predict susceptibility to eight additional antibiotics. Across all predictions generated using susceptibility results for six antibiotics as input, the major and very major error rates were 19% and 12%, respectively. Prediction errors varied between antibiotics and were associated with certain phenotypic and genotypic resistance patterns. Conformal prediction reduced errors but increased abstentions; at confidence levels of 90%, 95%, and 97.5%, the model abstained in 9.6%, 14%, and 22% of instances. The method showed promising performance, but its clinical use remains limited and may require diagnostic data beyond susceptibility test results and demographic variables.

**Importance:** Antibiotic susceptibility testing is essential for guiding treatment of bacterial infections, but results are often incomplete when initial treatment decisions are made. This study evaluates a novel diagnostic concept: using artificial intelligence to extend the information obtained from partial susceptibility test results, rather than replacing routine susceptibility testing. The method predicts susceptibility to untested antibiotics from patient metadata and existing phenotypic susceptibility results. In this prospective evaluation of clinical *Escherichia coli* urine isolates, we assessed both prediction performance and uncertainty control by conformal prediction, which allows the method to abstain when predictions are insufficiently reliable. By linking prediction errors to phenotypic and genotypic resistance patterns, the study identified both potential and current limitations of AI-based susceptibility prediction. These findings move AI-based antimicrobial resistance prediction from retrospective model development toward prospective clinical evaluation, a necessary step before implementation.
