## Supplementary table S3 for "Clinical evaluation of artificial intelligence for diagnostics of antibiotic-resistant bacteria"

### Sheet: README
Item	Description
Table name	Supplementary Table S3. Isolate collection dates, accessions, sequence types, and resistance determinants.
Table description	The table links isolate identifiers used in the manuscript to their collection dates and corresponding ENA accessions and summarizes sequence types and detected resistance determinants.
Column descriptions	Sheet 2 named 'Column descriptions' provides descriptions for columns in sheet 3 'Data'.
Data	Sheet 3 named 'Data' contains all table data.
Notes	QRDR mutations are included among resistance determinants. Constants such as organism, isolation source, and country are not included because they are identical for all isolates. Group and family-level resistance summaries are not included.

### Sheet: Column descriptions
Column	Description
Sample ID	Study-specific isolate identifier used in the manuscript.
Collection date	Date of collection of the clinical urine sample.
ENA sample alias	Study-specific ENA sample alias.
ENA sample accession	BioSample accession assigned by ENA.
ENA experiment accession	ENA experiment accession linked to the sequencing library and instrument metadata.
ENA run accession	ENA run accession linked to the deposited paired-end FASTQ files.
Sequence type	Multilocus sequence type according to the Achtman Escherichia coli scheme; "Not assigned" indicates that no sequence type was assigned.
Beta-lactamase functional class	Functional beta-lactamase class detected from genome data.
Beta-lactamase genes	Detected beta-lactamase genes.
Quinolone resistance determinants	Detected plasmid-mediated quinolone resistance genes and/or quinolone resistance-determining region mutations.
Aminoglycoside resistance genes	Detected aminoglycoside resistance genes.
Resistance determinants	Combined list of detected resistance genes and resistance-associated point mutations, including QRDR mutations.

### Sheet: Data
Sample ID	Collection date	ENA sample alias	ENA sample accession	ENA experiment accession	ENA run accession	Sequence type	Beta-lactamase functional class	Beta-lactamase genes	Quinolone resistance determinants	Aminoglycoside resistance genes	Resistance determinants
002	2022-09	DIRE_EC_002	SAMEA122951102	ERX16843847	ERR17452255	95	1; 2b	blaDHA-1; blaTEM-1C	gyrA_S83L	aph(3'')-Ib; aph(6)-Id	blaDHA-1; blaTEM-1C; gyrA_S83L; aph(3'')-Ib; aph(6)-Id
003	2022-09	DIRE_EC_003	SAMEA122951103	ERX16843848	ERR17452256	372	2b	blaTEM-1		aadA1	blaTEM-1; aadA1
004	2022-09	DIRE_EC_004	SAMEA122951104	ERX16843849	ERR17452257	131	2b	blaTEM-1	gyrA_D87N; gyrA_S83L; parC_E84V; parC_S80I; parE_I529L	aac(3)-IIe	blaTEM-1; gyrA_D87N; gyrA_S83L; parC_E84V; parC_S80I; parE_I529L; aac(3)-IIe
005	2022-09	DIRE_EC_005	SAMEA122951105	ERX16843850	ERR17452258	131	2be; 2d	blaCTX-M-15; blaOXA-1	gyrA_D87N; gyrA_S83L; parC_E84V; parC_S80I; parE_I529L	aac(6')-Ib-cr5	blaCTX-M-15; blaOXA-1; gyrA_D87N; gyrA_S83L; parC_E84V; parC_S80I; parE_I529L; aac(6')-Ib-cr5
006	2022-09	DIRE_EC_006	SAMEA122951106	ERX16843851	ERR17452259	69	2b; 2be	blaCTX-M-15; blaTEM-1	qnrS1	aph(3'')-Ib; aph(6)-Id	blaCTX-M-15; blaTEM-1; qnrS1; aph(3'')-Ib; aph(6)-Id
008	2022-09	DIRE_EC_008	SAMEA122951107	ERX16843852	ERR17452260	131	2be; 2br	blaCTX-M-3; blaTEM-40	gyrA_S83L; parE_I529L	aac(3)-IId; aadA2	blaCTX-M-3; blaTEM-40; gyrA_S83L; parE_I529L; aac(3)-IId; aadA2
009	2022-09	DIRE_EC_009	SAMEA122951108	ERX16843853	ERR17452261	648	2be; 2d	blaCTX-M-15; blaOXA-1	gyrA_D87N; gyrA_S83L; parC_S80I; parE_S458A	aac(3)-IIe; aac(6')-Ib-cr5; aadA5	blaCTX-M-15; blaOXA-1; gyrA_D87N; gyrA_S83L; parC_S80I; parE_S458A; aac(3)-IIe; aac(6')-Ib-cr5; aadA5
011	2022-09	DIRE_EC_011	SAMEA122951109	ERX16843854	ERR17452262	95	2b; 2be	blaCTX-M-15; blaTEM-1			blaCTX-M-15; blaTEM-1
012	2022-09	DIRE_EC_012	SAMEA122951110	ERX16843855	ERR17452263	600	2be	blaCTX-M-14			blaCTX-M-14
013	2022-09	DIRE_EC_013	SAMEA122951111	ERX16843856	ERR17452264	131	2be	blaCTX-M-27	gyrA_D87N; gyrA_S83L; parC_E84V; parC_S80I; parE_I529L	aadA5; aph(3'')-Ib; aph(6)-Id	blaCTX-M-27; gyrA_D87N; gyrA_S83L; parC_E84V; parC_S80I; parE_I529L; aadA5; aph(3'')-Ib; aph(6)-Id
017	2022-10	DIRE_EC_017	SAMEA122951112	ERX16843857	ERR17452265	73	1	blaDHA-1	qnrB4		blaDHA-1; qnrB4
018	2022-10	DIRE_EC_018	SAMEA122951113	ERX16843858	ERR17452266	73
019	2022-10	DIRE_EC_019	SAMEA122951114	ERX16843859	ERR17452267	744	2be	blaCTX-M-15	gyrA_D87N; gyrA_S83L; parC_A56T; parC_S80I	aadA5; aph(3'')-Ib; aph(3')-Ia; aph(6)-Id	blaCTX-M-15; gyrA_D87N; gyrA_S83L; parC_A56T; parC_S80I; aadA5; aph(3'')-Ib; aph(3')-Ia; aph(6)-Id
020	2022-10	DIRE_EC_020	SAMEA122951115	ERX16843860	ERR17452268	69			parC_S57T		parC_S57T
021	2022-10	DIRE_EC_021	SAMEA122951116	ERX16843861	ERR17452269	127	2be	blaCTX-M-3			blaCTX-M-3
022	2022-11	DIRE_EC_022	SAMEA122951117	ERX16843862	ERR17452270	131	2be	blaCTX-M-27	gyrA_S83L; parE_I529L		blaCTX-M-27; gyrA_S83L; parE_I529L
023	2022-11	DIRE_EC_023	SAMEA122951118	ERX16843863	ERR17452271	131	2be	blaCTX-M-27	gyrA_D87N; gyrA_S83L; parC_E84V; parC_S80I; parE_I529L		blaCTX-M-27; gyrA_D87N; gyrA_S83L; parC_E84V; parC_S80I; parE_I529L
024	2022-11	DIRE_EC_024	SAMEA122951119	ERX16843864	ERR17452272	131	2be; 2d	blaCTX-M-15; blaOXA-1	gyrA_D87N; gyrA_S83L; parC_E84V; parC_S80I; parE_I529L	aac(3)-IIe; aac(6')-Ib-cr5; aadA5	blaCTX-M-15; blaOXA-1; gyrA_D87N; gyrA_S83L; parC_E84V; parC_S80I; parE_I529L; aac(3)-IIe; aac(6')-Ib-cr5; aadA5
025	2022-11	DIRE_EC_025	SAMEA122951120	ERX16843865	ERR17452273	156
026	2022-11	DIRE_EC_026	SAMEA122951121	ERX16843866	ERR17452274	73
027	2022-11	DIRE_EC_027	SAMEA122951122	ERX16843867	ERR17452275	59	2b	blaTEM-1	parE_I355T		blaTEM-1; parE_I355T
028	2022-11	DIRE_EC_028	SAMEA122951123	ERX16843868	ERR17452276	602	2be; 2d	blaCTX-M-14; blaOXA-10	gyrA_D87N; gyrA_S83L; parC_S80I	aadA1	blaCTX-M-14; blaOXA-10; gyrA_D87N; gyrA_S83L; parC_S80I; aadA1
029	2022-11	DIRE_EC_029	SAMEA122951124	ERX16843869	ERR17452277	1193	2b	blaTEM-1	gyrA_D87N; gyrA_S83L; parC_S80I; parE_L416F	aac(3)-IId	blaTEM-1; gyrA_D87N; gyrA_S83L; parC_S80I; parE_L416F; aac(3)-IId
032	2022-11	DIRE_EC_032	SAMEA122951125	ERX16843870	ERR17452278	73
034	2022-11	DIRE_EC_034	SAMEA122951126	ERX16843871	ERR17452279	131	2be	blaCTX-M-27	gyrA_D87N; gyrA_S83L; parC_S80I; parE_E460D	aadA5; aph(3'')-Ib; aph(6)-Id	blaCTX-M-27; gyrA_D87N; gyrA_S83L; parC_S80I; parE_E460D; aadA5; aph(3'')-Ib; aph(6)-Id
035	2022-11	DIRE_EC_035	SAMEA122951127	ERX16843872	ERR17452280	1316
036	2022-11	DIRE_EC_036	SAMEA122951128	ERX16843873	ERR17452281	69	2b	blaTEM-1			blaTEM-1
037	2022-11	DIRE_EC_037	SAMEA122951129	ERX16843874	ERR17452282	156	2b; 3a	blaNDM-5; blaTEM-1	gyrA_D87N; gyrA_S83L; parC_E84G; parC_S80I; qepA9	aadA2	blaNDM-5; blaTEM-1; gyrA_D87N; gyrA_S83L; parC_E84G; parC_S80I; qepA9; aadA2
039	2022-11	DIRE_EC_039	SAMEA122951130	ERX16843875	ERR17452283	12
040	2022-11	DIRE_EC_040	SAMEA122951131	ERX16843876	ERR17452284	1193	2b	blaTEM-1	gyrA_D87N; gyrA_S83L; parC_S80I; parE_L416F	aac(3)-IId; aadA5; aph(3'')-Ib; aph(6)-Id	blaTEM-1; gyrA_D87N; gyrA_S83L; parC_S80I; parE_L416F; aac(3)-IId; aadA5; aph(3'')-Ib; aph(6)-Id
041	2022-11	DIRE_EC_041	SAMEA122951132	ERX16843877	ERR17452285	16127	1; 2b; 2be	ampC_C-42T; blaCTX-M-104; blaTEM-1	gyrA_S83L; qnrS1	aac(3)-IId; aadA2; aph(3'')-Ib; aph(3')-Ia; aph(6)-Id	ampC_C-42T; blaCTX-M-104; blaTEM-1; gyrA_S83L; qnrS1; aac(3)-IId; aadA2; aph(3'')-Ib; aph(3')-Ia; aph(6)-Id
043	2022-11	DIRE_EC_043	SAMEA122951133	ERX16843878	ERR17452286	14	2b; 2be	blaSHV-12; blaTEM-1	gyrA_S83L		blaSHV-12; blaTEM-1; gyrA_S83L
044	2022-11	DIRE_EC_044	SAMEA122951134	ERX16843879	ERR17452287	1431	2b	blaTEM-1	gyrA_D87N; gyrA_S83L; parC_S80I; parE_S458A	aph(3'')-Ib; aph(6)-Id	blaTEM-1; gyrA_D87N; gyrA_S83L; parC_S80I; parE_S458A; aph(3'')-Ib; aph(6)-Id
045	2022-11	DIRE_EC_045	SAMEA122951135	ERX16843880	ERR17452288	131	2b	blaTEM-1	gyrA_S83L; parC_S80R; parE_I529L	aac(3)-IId; aadA2	blaTEM-1; gyrA_S83L; parC_S80R; parE_I529L; aac(3)-IId; aadA2
046	2022-11	DIRE_EC_046	SAMEA122951136	ERX16843881	ERR17452289	93
047	2022-11	DIRE_EC_047	SAMEA122951137	ERX16843882	ERR17452290	38	2b; 2be	blaCTX-M-15; blaTEM-1	qnrS1	aph(3'')-Ib; aph(6)-Id	blaCTX-M-15; blaTEM-1; qnrS1; aph(3'')-Ib; aph(6)-Id
048	2022-11	DIRE_EC_048	SAMEA122951138	ERX16843883	ERR17452291	1193			gyrA_D87N; gyrA_S83L; parC_S80I; parE_L416F		gyrA_D87N; gyrA_S83L; parC_S80I; parE_L416F
049	2022-11	DIRE_EC_049	SAMEA122951139	ERX16843884	ERR17452292	73
050	2022-11	DIRE_EC_050	SAMEA122951140	ERX16843885	ERR17452293	219	2b	blaLAP-2	qnrS1	aadA2	blaLAP-2; qnrS1; aadA2
051	2022-11	DIRE_EC_051	SAMEA122951141	ERX16843886	ERR17452294	1193			gyrA_D87N; gyrA_S83L; parC_S80I; parE_L416F	aph(3'')-Ib; aph(6)-Id	gyrA_D87N; gyrA_S83L; parC_S80I; parE_L416F; aph(3'')-Ib; aph(6)-Id
052	2022-11	DIRE_EC_052	SAMEA122951142	ERX16843887	ERR17452295	1946
053	2022-11	DIRE_EC_053	SAMEA122951143	ERX16843888	ERR17452296	88	2d	blaOXA-1	gyrA_D87N; gyrA_S83L; parC_S80I; parE_S458A	ant(2'')-Ia	blaOXA-1; gyrA_D87N; gyrA_S83L; parC_S80I; parE_S458A; ant(2'')-Ia
054	2022-11	DIRE_EC_054	SAMEA122951144	ERX16843889	ERR17452297	7401	2be	blaCTX-M-27	gyrA_S83L	aadA5; aph(3'')-Ib; aph(6)-Id	blaCTX-M-27; gyrA_S83L; aadA5; aph(3'')-Ib; aph(6)-Id
055	2022-12	DIRE_EC_055	SAMEA122951145	ERX16843890	ERR17452298	2599	2b	blaTEM-1	gyrA_D87N; gyrA_S83L; parC_S80I	aadA5; aph(3'')-Ib; aph(6)-Id	blaTEM-1; gyrA_D87N; gyrA_S83L; parC_S80I; aadA5; aph(3'')-Ib; aph(6)-Id
056	2022-12	DIRE_EC_056	SAMEA122951146	ERX16843891	ERR17452299	74
057	2022-12	DIRE_EC_057	SAMEA122951147	ERX16843892	ERR17452300	1193	2b	blaTEM-1	gyrA_D87N; gyrA_S83L; parC_S80I; parE_L416F	aph(3'')-Ib; aph(6)-Id	blaTEM-1; gyrA_D87N; gyrA_S83L; parC_S80I; parE_L416F; aph(3'')-Ib; aph(6)-Id
058	2022-12	DIRE_EC_058	SAMEA122951148	ERX16843893	ERR17452301	404	2be	blaTEM-207		aadA1; aph(3'')-Ib; aph(6)-Id	blaTEM-207; aadA1; aph(3'')-Ib; aph(6)-Id
059	2022-12	DIRE_EC_059	SAMEA122951149	ERX16843894	ERR17452302	95
060	2022-12	DIRE_EC_060	SAMEA122951150	ERX16843895	ERR17452303	394	2b	blaTEM-1		aph(3'')-Ib; aph(6)-Id	blaTEM-1; aph(3'')-Ib; aph(6)-Id
061	2022-12	DIRE_EC_061	SAMEA122951151	ERX16843896	ERR17452304	998	2be	blaCTX-M-15			blaCTX-M-15
062	2022-12	DIRE_EC_062	SAMEA122951152	ERX16843897	ERR17452305	73
063	2022-12	DIRE_EC_063	SAMEA122951153	ERX16843898	ERR17452306	58	2b	blaTEM-1	qnrS2	aph(3'')-Ib; aph(6)-Id	blaTEM-1; qnrS2; aph(3'')-Ib; aph(6)-Id
064	2022-12	DIRE_EC_064	SAMEA122951154	ERX16843899	ERR17452307	1380	1; 2b	blaDHA-1; blaTEM-1	qnrB4		blaDHA-1; blaTEM-1; qnrB4
065	2022-12	DIRE_EC_065	SAMEA122951155	ERX16843900	ERR17452308	69	1	blaDHA-1	qnrB4		blaDHA-1; qnrB4
066	2022-12	DIRE_EC_066	SAMEA122951156	ERX16843901	ERR17452309	450	2b; 2be	blaCTX-M-280; blaTEM-1	gyrA_D87N; gyrA_S83L; parC_E84G; parC_S80I		blaCTX-M-280; blaTEM-1; gyrA_D87N; gyrA_S83L; parC_E84G; parC_S80I
067	2022-12	DIRE_EC_067	SAMEA122951157	ERX16843902	ERR17452310	95
069	2022-12	DIRE_EC_069	SAMEA122951158	ERX16843903	ERR17452311	19543	2b	blaTEM-1	gyrA_D87N; gyrA_S83L; parC_S80I	aac(3)-IVa; aph(3'')-Ib; aph(4)-Ia; aph(6)-Id	blaTEM-1; gyrA_D87N; gyrA_S83L; parC_S80I; aac(3)-IVa; aph(3'')-Ib; aph(4)-Ia; aph(6)-Id
070	2022-12	DIRE_EC_070	SAMEA122951159	ERX16843904	ERR17452312	131	2be	blaCTX-M-27	gyrA_D87N; gyrA_S83L; parC_E84V; parC_S80I; parE_I529L		blaCTX-M-27; gyrA_D87N; gyrA_S83L; parC_E84V; parC_S80I; parE_I529L
072	2022-12	DIRE_EC_072	SAMEA122951160	ERX16843905	ERR17452313	131	2b; 2be	blaCTX-M-15; blaTEM-1	gyrA_S83L; parE_I529L	aadA5; aph(3'')-Ib; aph(6)-Id	blaCTX-M-15; blaTEM-1; gyrA_S83L; parE_I529L; aadA5; aph(3'')-Ib; aph(6)-Id
075	2022-12	DIRE_EC_075	SAMEA122951161	ERX16843906	ERR17452314	69	2be	blaCTX-M-15	qnrS1		blaCTX-M-15; qnrS1
076	2023-01	DIRE_EC_076	SAMEA122951162	ERX16843907	ERR17452315	131	2be	blaCTX-M-14	gyrA_D87N; gyrA_S83L; parC_E84V; parC_S80I; parE_I529L		blaCTX-M-14; gyrA_D87N; gyrA_S83L; parC_E84V; parC_S80I; parE_I529L
077	2023-01	DIRE_EC_077	SAMEA122951163	ERX16843908	ERR17452316	167	2be	blaCTX-M-33	gyrA_D87N; gyrA_S83L; parC_S80I; parE_S458A	aadA2; aph(3'')-Ib; aph(6)-Id	blaCTX-M-33; gyrA_D87N; gyrA_S83L; parC_S80I; parE_S458A; aadA2; aph(3'')-Ib; aph(6)-Id
078	2023-01	DIRE_EC_078	SAMEA122951164	ERX16843909	ERR17452317	131	2be; 2d	blaCTX-M-15; blaOXA-1	gyrA_D87N; gyrA_S83L; parC_E84V; parC_S80I; parE_I529L	aac(3)-IIe; aac(6')-Ib-cr5; aadA5	blaCTX-M-15; blaOXA-1; gyrA_D87N; gyrA_S83L; parC_E84V; parC_S80I; parE_I529L; aac(3)-IIe; aac(6')-Ib-cr5; aadA5
079	2023-01	DIRE_EC_079	SAMEA122951165	ERX16843910	ERR17452318	127
080	2023-01	DIRE_EC_080	SAMEA122951166	ERX16843911	ERR17452319	28
082	2023-01	DIRE_EC_082	SAMEA122951167	ERX16843912	ERR17452320	69	1; 2b	blaDHA-1; blaTEM-1	qnrB4		blaDHA-1; blaTEM-1; qnrB4
083	2023-01	DIRE_EC_083	SAMEA122951168	ERX16843913	ERR17452321	1193	2be	blaCTX-M-15	gyrA_D87N; gyrA_S83L; parC_S80I; parE_L416F		blaCTX-M-15; gyrA_D87N; gyrA_S83L; parC_S80I; parE_L416F
084	2023-01	DIRE_EC_084	SAMEA122951169	ERX16843914	ERR17452322	131	2be	blaCTX-M-27	gyrA_D87N; gyrA_S83L; parC_E84V; parC_S80I; parE_I529L	aadA5; aph(3'')-Ib; aph(6)-Id	blaCTX-M-27; gyrA_D87N; gyrA_S83L; parC_E84V; parC_S80I; parE_I529L; aadA5; aph(3'')-Ib; aph(6)-Id
085	2023-01	DIRE_EC_085	SAMEA122951170	ERX16843915	ERR17452323	58	2b; 2be	blaCTX-M-15; blaTEM-1	qnrS1	aadA1; aadA2	blaCTX-M-15; blaTEM-1; qnrS1; aadA1; aadA2
086	2023-01	DIRE_EC_086	SAMEA122951171	ERX16843916	ERR17452324	131	2b; 2be	blaCTX-M-15; blaTEM-1	gyrA_S83L; parE_I529L; qnrS1		blaCTX-M-15; blaTEM-1; gyrA_S83L; parE_I529L; qnrS1
087	2023-01	DIRE_EC_087	SAMEA122951172	ERX16843917	ERR17452325	19544
088	2023-01	DIRE_EC_088	SAMEA122951173	ERX16843918	ERR17452326	1057
089	2023-01	DIRE_EC_089	SAMEA122951174	ERX16843919	ERR17452327	131	2be	blaCTX-M-15	parE_I529L; qnrS1	aadA5; aph(3'')-Ib; aph(6)-Id	blaCTX-M-15; parE_I529L; qnrS1; aadA5; aph(3'')-Ib; aph(6)-Id
091	2023-02	DIRE_EC_091	SAMEA122951175	ERX16843920	ERR17452328	131	2b; 2be	blaCTX-M-55; blaTEM-214			blaCTX-M-55; blaTEM-214
093	2023-02	DIRE_EC_093	SAMEA122951176	ERX16843921	ERR17452329	131	2be; 2d	blaCTX-M-15; blaOXA-1	gyrA_D87N; gyrA_S83L; parC_E84V; parC_S80I; parE_I529L	aac(3)-IIe; aac(6')-Ib-cr5; aadA5	blaCTX-M-15; blaOXA-1; gyrA_D87N; gyrA_S83L; parC_E84V; parC_S80I; parE_I529L; aac(3)-IIe; aac(6')-Ib-cr5; aadA5
094	2023-02	DIRE_EC_094	SAMEA122951177	ERX16843922	ERR17452330	1193	2b; 2be	blaCTX-M-15; blaTEM-1	gyrA_D87N; gyrA_S83L; parC_S80I; parE_L416F	aph(3'')-Ib; aph(6)-Id	blaCTX-M-15; blaTEM-1; gyrA_D87N; gyrA_S83L; parC_S80I; parE_L416F; aph(3'')-Ib; aph(6)-Id
095	2023-02	DIRE_EC_095	SAMEA122951178	ERX16843923	ERR17452331	1193	2be; 2d	blaCTX-M-15; blaOXA-1	gyrA_D87N; gyrA_S83L; parC_S80I; parE_L416F	aac(3)-IIe; aac(6')-Ib-cr5; aph(3'')-Ib; aph(6)-Id	blaCTX-M-15; blaOXA-1; gyrA_D87N; gyrA_S83L; parC_S80I; parE_L416F; aac(3)-IIe; aac(6')-Ib-cr5; aph(3'')-Ib; aph(6)-Id
096	2023-02	DIRE_EC_096	SAMEA122951179	ERX16843924	ERR17452332	12
097	2023-02	DIRE_EC_097	SAMEA122951180	ERX16843925	ERR17452333	404				aadA1	aadA1
098	2023-02	DIRE_EC_098	SAMEA122951181	ERX16843926	ERR17452334	394
100	2023-02	DIRE_EC_100	SAMEA122951182	ERX16843927	ERR17452335	10	2be	blaCTX-M-15	qnrS1	aph(3'')-Ib; aph(6)-Id	blaCTX-M-15; qnrS1; aph(3'')-Ib; aph(6)-Id
101	2023-02	DIRE_EC_101	SAMEA122951183	ERX16843928	ERR17452336	404				aadA1	aadA1
102	2023-02	DIRE_EC_102	SAMEA122951184	ERX16843929	ERR17452337	1057	1	ampC_T-32A			ampC_T-32A
103	2023-02	DIRE_EC_103	SAMEA122951185	ERX16843930	ERR17452338	131	2b	blaTEM-1	parE_I529L	aac(3)-IId; aadA2	blaTEM-1; parE_I529L; aac(3)-IId; aadA2
105	2023-02	DIRE_EC_105	SAMEA122951186	ERX16843931	ERR17452339	12	1	ampC_T-32A			ampC_T-32A
109	2023-04	DIRE_EC_109	SAMEA122951187	ERX16843932	ERR17452340	69	2be	blaCTX-M-15	qnrS1	aadA1	blaCTX-M-15; qnrS1; aadA1
110	2023-04	DIRE_EC_110	SAMEA122951188	ERX16843933	ERR17452341	131	2be	blaCTX-M-15	gyrA_D87N; gyrA_S83L; parC_E84V; parC_S80I; parE_I529L		blaCTX-M-15; gyrA_D87N; gyrA_S83L; parC_E84V; parC_S80I; parE_I529L
111	2023-04	DIRE_EC_111	SAMEA122951189	ERX16843934	ERR17452342	10320	2be	blaCTX-M-15	gyrA_S83L; parE_S458A	aadA5; aph(3'')-Ib; aph(6)-Id	blaCTX-M-15; gyrA_S83L; parE_S458A; aadA5; aph(3'')-Ib; aph(6)-Id
112	2023-04	DIRE_EC_112	SAMEA122951190	ERX16843935	ERR17452343	131	2be; 2d	blaCTX-M-15; blaOXA-1	gyrA_D87N; gyrA_S83L; parC_E84V; parC_S80I; parE_I529L	aac(3)-IIe; aac(6')-Ib-cr5	blaCTX-M-15; blaOXA-1; gyrA_D87N; gyrA_S83L; parC_E84V; parC_S80I; parE_I529L; aac(3)-IIe; aac(6')-Ib-cr5
113	2023-04	DIRE_EC_113	SAMEA122951191	ERX16843936	ERR17452344	131	2b; 2be	blaCTX-M-15; blaTEM-1	qnrS1	aph(3'')-Ib; aph(6)-Id	blaCTX-M-15; blaTEM-1; qnrS1; aph(3'')-Ib; aph(6)-Id
114	2023-04	DIRE_EC_114	SAMEA122951192	ERX16843937	ERR17452345	95
115	2023-05	DIRE_EC_115	SAMEA122951193	ERX16843938	ERR17452346	38	1; 2b; 2be	blaCTX-M-14; blaDHA-1; blaTEM-1	qnrB4	aadA1	blaCTX-M-14; blaDHA-1; blaTEM-1; qnrB4; aadA1
116	2023-05	DIRE_EC_116	SAMEA122951194	ERX16843939	ERR17452347	3172	2be	blaCTX-M-15			blaCTX-M-15
120	2023-05	DIRE_EC_120	SAMEA122951195	ERX16843940	ERR17452348	69	1	blaDHA-1	gyrA_S83L; parC_S80I; qnrB4		blaDHA-1; gyrA_S83L; parC_S80I; qnrB4
121	2023-05	DIRE_EC_121	SAMEA122951196	ERX16843941	ERR17452349	405	2b	blaTEM-1		aph(3'')-Ib; aph(6)-Id	blaTEM-1; aph(3'')-Ib; aph(6)-Id
122	2023-05	DIRE_EC_122	SAMEA122951197	ERX16843942	ERR17452350	2020	1; 2b	blaDHA-1; blaTEM-1	qnrB4		blaDHA-1; blaTEM-1; qnrB4
123	2023-05	DIRE_EC_123	SAMEA122951198	ERX16843943	ERR17452351	69
124	2023-06	DIRE_EC_124	SAMEA122951199	ERX16843944	ERR17452352	69	1; 2b	blaDHA-1; blaTEM-1	gyrA_S83L; qnrB4		blaDHA-1; blaTEM-1; gyrA_S83L; qnrB4
125	2023-06	DIRE_EC_125	SAMEA122951200	ERX16843945	ERR17452353	131	2be	blaCTX-M-27	gyrA_D87N; gyrA_S83L; parC_E84V; parC_S80I; parE_I529L		blaCTX-M-27; gyrA_D87N; gyrA_S83L; parC_E84V; parC_S80I; parE_I529L
